# Haemolysis detection in microRNA-seq from clinical plasma samples

**DOI:** 10.1101/2022.03.27.22273016

**Authors:** Melanie D. Smith, Shalem Y. Leemaqz, Tanja Jankovic-Karasoulos, Dale McAninch, Dylan McCullough, James Breen, Claire T. Roberts, Katherine A. Pillman

## Abstract

The abundance of cell-free microRNA (miRNA) has been measured in many body fluids, including blood plasma, which has been proposed as a source with novel, minimally invasive biomarker potential for several diseases. Despite improvements in quantification methods for plasma miRNAs, there is no consensus on optimal reference miRNAs or to what extent haemolysis may affect plasma miRNA content. Here we propose a new method for the detection of haemolysis in miRNA high-throughput sequencing (HTS) data from libraries prepared using human plasma. To establish a miRNA haemolysis signature in plasma we first identified differentially expressed miRNAs between samples with known haemolysis status and selected miRNA with statistically significant higher abundance in our haemolysed group. Given there may be both technical and biological reasons for differential abundance of signature miRNA, and to ensure the method developed here was relevant outside of our specific context, that is women of reproductive age, we tested for significant differences between pregnant and non-pregnant groups. Here we report a novel 20 miRNA signature (miR-106b-3p, miR-140-3p, miR-142-5p, miR-532-5p, miR-17-5p, miR-19b-3p, miR-30c-5p, miR-324-5p, miR-192-5p, miR-660-5p, miR-186-5p, miR-425-5p, miR-25-3p, miR-363-3p, miR-183-5p, miR-451a, miR-182-5p, miR-191-5p, miR-194-5p, miR-20b-5p) that can be used to identify the presence of haemolysis, *in silico*, in high throughput miRNA sequencing data. Given the potential for haemolysis contamination, we recommend that assay for haemolysis detection become standard pre-analytical practice and provide here a simple method for haemolysis detection.
