## Supplementary material for "Haemolysis detection in microRNA-seq from clinical plasma samples": Supplimentary Table 1

### Sheet: Supplementary_table_1
samplename	Sample name	Raw fastq input (reads)	Deduplicated (reads)	miRNA read counts	hsa-miR-103a-3p	hsa-miR-191-5p	UniSp6	hsa-miR-451a	hsa-miR-23a-3p	hsa-miR-30c-5p	UniSp-100	UniSp-101	miR23a-miR451a	Pregnancy Status
NPC0023	NPC0023	22115739	2958731	397785	31.69	32.44	19.53	27.96	30.97	34.81	34.15	31.06	3.01	not pregnant
NPC0027	NPC0027	21356828	2452817	636546	31.48	32.75	19.01	26.56	30.12	33.8	34	30.69	3.56	not pregnant
NPC0028	NPC0028	20991983	2154148	618869	31.47	32.23	19.23	27.63	30.03	34.04	33.72	30.24	2.4	not pregnant
NPC0031	NPC0031	20192147	3336966	1665307	26.82	27.54	19.8	23.16	28.34	30.92	33.74	29.93	5.18	not pregnant
NPC0032	NPC0032	22862368	3853573	444587	31	31.49	18.31	26.94	29.62	31.95	32.58	29.43	2.68	not pregnant
NPC0036	NPC0036	17866001	1846076	508899	30.29	30.95	19.5	26.98	30.6	32.79	32.75	29.57	3.62	not pregnant
NPC0038	NPC0038	23149972	2124446	421916	31.73	32.94	19.52	27.16	31.02	34.18	35.46	30.44	3.86	not pregnant
NPC0039	NPC0039	18752453	2325894	899762	30.02	30.61	18.16	26.81	28.52	32.68	34.46	29.83	1.71	not pregnant
NPC0043	NPC0043	26928415	3454945	1431662	29.68	30.79	19.9	26.46	30.15	31.95	34.22	30.7	3.69	not pregnant
NPC0045	NPC0045	19331099	2104121	805841	29.52	30.08	18.74	26.67	30.15	32.48	33.88	29.79	3.48	not pregnant
NPC0047	NPC0047	21006679	3234956	467117	31.45	31.68	19.65	27.29	29.87	33.19	40	32.6	2.58	not pregnant
NPC0049	NPC0049	22358776	9607474	7849490	23.9	23.88	19.64	25.3	22.63	25.51	34.91	31	-2.67	not pregnant
NPC0052	NPC0052	22535480	2716210	662682	31.09	31.51	18.46	27.01	30.65	33.42	35.76	32.14	3.64	not pregnant
NPC0054	NPC0054	18918358	1990118	640401	30.83	31.55	19.8	26.53	30.59	33.24	37.61	33.32	4.06	not pregnant
NPC0055	NPC0055	16597654	1806648	539877	29.71	30.7	18.59	27.65	28.88	32.05	34.45	31.26	1.23	not pregnant
NPC0056	NPC0056	17356305	4016750	2555229	26.17	28.5	19.91	23.72	28.53	30.28	34.6	31.45	4.81	not pregnant
NPC0060	NPC0060	19168742	3330896	1792853	29.11	29.5	18.72	26.16	30.03	31.94	34.13	31	3.87	not pregnant
NPC0062	NPC0062	20869872	16489420	14292316	19.9	20.99	19.92	19.3	19.76	22.75	33.54	29.96	0.46	not pregnant
NPC0063	NPC0063	24114415	9901610	6564978	22.45	23.99	18.32	26.08	22.09	27.44	35.83	31.02	-3.99	not pregnant
NPC0067	NPC0067	18250906	1526180	468502	31.49	30.99	19.91	28.63	31.57	33.94	35.21	32.43	2.94	not pregnant
NPC0068	NPC0068	19494694	3648427	2112023	26.27	28.1	19.67	25.09	28.04	30.75	37.72	32.11	2.95	not pregnant
NPC0070	NPC0070	19737235	2233061	652478	29.12	30.03	18.46	27.76	30.18	32.43	36.18	31.85	2.42	not pregnant
NPC0076	NPC0076	21506427	12946014	9230252	21.98	21.81	18.61	22.29	20.71	23.63	32.84	29.88	-1.58	not pregnant
NPC0077	NPC0077	20907552	9208626	6644178	24.34	23.68	19.84	22.72	23.79	26.65	33.87	30.54	1.07	not pregnant
PAC0019	PAC0019	17257060	3302237	1651593	26.92	27.51	19.61	26.92	27.12	30.24	36.86	34.56	0.2	pregnant
PAC0068	PAC0068	22498404	16292739	15567951	21.79	22.17	18.7	16.87	25.49	24.85	34.98	30.45	8.62	pregnant
PAC0092	PAC0092	19456100	3670226	1935105	27.55	27.81	18.35	24.19	27.98	30.26	35.47	31	3.79	pregnant
PAC0094	PAC0094	19597187	6238636	4449920	25.11	24.91	19.47	22.88	24.66	27.95	34.79	31.99	1.78	pregnant
PAC0101	PAC0101	19734161	2727075	1143375	27.65	29.12	18.7	24.96	28.1	32.14	36.68	31.57	3.14	pregnant
PAC0106	PAC0106	19572433	2808002	1634823	27.84	27.74	18.8	23.97	28.06	30.57	37.41	31.6	4.09	pregnant
PAC0110	PAC0110	26120715	19140380	18641863	17.82	19.94	19.75	14.18	24.01	21.56	33.47	29.55	9.83	pregnant
PAC0113	PAC0113	16953327	4784311	2749800	25.79	26.21	19.75	24.91	25.77	28.81	33.77	29.9	0.86	pregnant
PAC0121	PAC0121	24786165	17706277	17222719	20.03	20.24	18.5	14.69	24.1	22.19	30.62	28.26	9.41	pregnant
PAC0125	PAC0125	20779915	3536303	1363130	27.82	27.45	19.24	25.62	27.79	30.81	35.02	32.18	2.17	pregnant
PAC0126	PAC0126	17762655	3203072	1167065	28.57	28.51	19.67	25.79	28.45	31.42	36.59	32.23	2.66	pregnant
PAC0128	PAC0128	22076329	8922991	7858060	25.68	25.24	19.51	21.2	26.99	27.93	33.26	29.18	5.79	pregnant
PAC0130	PAC0130	21605735	2897703	1239513	29.31	28.59	18.35	25.47	27.62	31.07	36.83	32.01	2.15	pregnant
PAC0135	PAC0135	19944145	2966779	1467495	28.06	27.84	18.69	25.53	27.44	30.3	33.68	29.86	1.91	pregnant
PAC0137	PAC0137	20963374	2686728	1339868	28.59	28.73	19.5	26.15	27.66	30.22	35.21	31.56	1.51	pregnant
PAC0141	PAC0141	22607072	3463741	1965665	27.7	28.08	19.43	23.29	27.48	30.04	35.07	31.07	4.19	pregnant
PAC0148	PAC0148	23681611	8260509	6425353	23.82	24.17	19.27	23.08	23.24	26.85	34.67	30.52	0.16	pregnant
PAC0183	PAC0183	23517156	4717400	2200924	28.53	28.9	19.43	22.9	28.51	31.46	37.92	33.18	5.61	pregnant
PAC0186	PAC0186	19635620	4326816	2771126	27.52	27.99	19.75	23.28	27.93	30.6	36.49	31.77	4.65	pregnant
PAC0191	PAC0191	18004501	3628940	2294959	29.18	28.92	19.46	24.55	28.26	31.02	35.12	31.85	3.71	pregnant
PAC0193	PAC0193	19660009	3992073	2763262	27.78	28.64	18.5	23.8	27.71	30.01	34.69	32.46	3.91	pregnant
PAC0196	PAC0196	20748249	4702419	3507401	27.58	27.53	19.1	24.26	27.85	30.02	35.45	31.3	3.59	pregnant
PAC0198	PAC0198	26146693	10110791	8400325	23.74	24.51	19.63	21.75	22.7	26.64	33.21	29.29	0.95	pregnant
PAC0200	PAC0200	17075771	2963984	1701695	27.46	26.94	19.56	23.66	26.34	29.79	36.1	32.16	2.68	pregnant
PAC0202	PAC0202	20252075	7402251	6059922	25.46	25.43	18.93	21.08	25.66	27.51	33.19	29.12	4.58	pregnant
PAC0203	PAC0203	20036496	2847663	1403881	28.49	27.84	18.44	24.64	27.78	30.75	34.97	32.07	3.14	pregnant
PAC0204	PAC0204	20451711	2777709	1289361	27.9	28.47	19.48	25.41	28.06	31.19	39.54	32.66	2.65	pregnant
PAC0208	PAC0208	21777870	4306092	2701498	27.68	27.91	19.35	24.02	28.42	30.54	37.72	31.74	4.4	pregnant
PAC0211	PAC0211	18970297	4182825	3013416	28.53	28.04	18.63	23.81	28.54	30.65	35.28	32.11	4.73	pregnant
PAC0214	PAC0214	18087088	3112590	2070466	27.76	27.78	19.64	24.09	28.13	29.69	34.97	32.22	4.04	pregnant
PAC0215	PAC0215	18158500	8542426	7697166	25.8	25.56	19.5	21.46	26.74	28.56	35.1	32	5.28	pregnant
PAC0219	PAC0219	21438183	10965556	10128918	23.92	24.08	19.32	19.56	25.29	27.8	34.62	29.97	5.73	pregnant
PAC0221	PAC0221	13416487	2362533	558329	31.08	30.91	18.45	27.78	30.3	33.01	38.26	35.51	2.52	pregnant
PAC0222	PAC0222	14624780	2889130	976673	29.91	29.59	19.82	25.11	28.45	32.22	40	33.64	3.34	pregnant
